# Using Machine Learning to Elucidate the Spatial and Genetic Complexity of the Ascending Aorta

**DOI:** 10.1101/2021.11.01.21265701

**Authors:** Mahan Nekoui, James P. Pirruccello, Paolo Di Achille, Seung Hoan Choi, Samuel N. Friedman, Victor Nauffal, Kenney Ng, Puneet Batra, Jennifer E. Ho, Anthony A. Philippakis, Steven A. Lubitz, Mark E. Lindsay, Patrick T. Ellinor

## Abstract

**Background:** The left ventricular outflow tract (LVOT) and ascending aorta are spatially complex, with distinct pathologies and embryologic origins. Prior work examined genetics of thoracic aortic diameter in a single plane. We sought to elucidate the genetic basis for the diameter of the LVOT, the aortic root, and the ascending aorta.

**Methods:** We used deep learning to analyze 2.3 million cardiac magnetic resonance images from 43,317 UK Biobank participants. We computed the diameters of the LVOT, the aortic root, and at six locations in the ascending aorta. For each diameter, we conducted a genome-wide association study and generated a polygenic score. Finally, we investigated associations between these polygenic scores and disease incidence.

**Results:** 79 loci were significantly associated with at least one diameter. Of these, 35 were novel, and a majority were associated with one or two diameters. A polygenic score of aortic diameter approximately 13mm from the sinotubular junction most strongly predicted thoracic aortic aneurysm in UK Biobank participants (n=427,016; HR=1.42 per standard deviation; CI=1.34-1.50, P=6.67×10^−21^). A polygenic score predicting a smaller aortic root was predictive of aortic stenosis (n=426,502; HR=1.08 per standard deviation; CI=1.03-1.12, P=5×10^−6^).

**Conclusions:** We detected distinct common genetic loci underpinning the diameters of the LVOT, the aortic root, and at several segments in the ascending aorta. We spatially defined a region of aorta whose genetics may be most relevant to predicting thoracic aortic aneurysm. We further described a genetic signature that may predispose to aortic stenosis. Understanding the genetic contributions to the diameter of the proximal aorta may enable identification of individuals at risk for life-threatening aortic disease and facilitate prioritization of therapeutic targets.

---

The ascending thoracic aorta is a developmentally complex organ arising from the septation of the truncus arteriosus and the bulbus cordis in the later stages of cardiogenesis.^1^ Contributions from two separate germ layers are required for proper aortic morphogenesis, and abnormalities of cardiac ventricular formation or semilunar valve development can influence ascending aortic size and morphology. The phenotypic range in aortic size is wide, from pulmonary stenotic disorders such as tetralogy of Fallot associated with large aortas to congenital aortic valve stenosis and hypoplastic left heart syndrome which can result in an ascending aorta no larger than necessary to transport coronary blood flow.^2,3^ Beyond developmental influences, deficits in aortic homeostasis occur over the lifespan under pathogenic processes such as atherosclerosis or hypertension and can result in aortic growth and aneurysm. Ascending thoracic aneurysm develops asymptomatically, but is associated with a risk of aortic dissection, an important cause of sudden cardiac death. Approximately 50% of patients with a type A dissection of the ascending aorta die prior to arrival at a hospital.^4^ Therefore, understanding the epidemiological and genetic contributions to ascending aortic risk may be important to the development of preventative strategies to avoid sudden cardiac death.^5^ Clinical studies have noted that aneurysms of the ascending aorta occur in younger patients than descending thoracic or abdominal aortic aneurysms, often associated with pathogenic genetic predisposition.^6–8^ Genetic variants in several genes have been associated with ascending aortic aneurysms, including highly penetrant Mendelian loci identified in family studies and common variants identified via GWAS.^9–12^ Prior studies have also described the clinical actionability of genes previously associated with thoracic aortic disease.^5^ However, the majority of patients with thoracic aortic aneurysm do not carry a variant in a known gene.

In prior work, we demonstrated the use of a deep learning architecture to evaluate the dimensions of the thoracic aorta in 4.6 million cardiac magnetic resonance (CMR) images from the UK Biobank.^13^ Using short axis images we conducted genome-wide association studies (GWAS) in up to 39,688 individuals and identified 82 loci associated with ascending thoracic aortic diameter and 47 loci with descending thoracic aortic diameter.

These results contributed to an understanding of the genetic basis of the diameter of the thoracic aorta, potentially facilitating future identification of asymptomatic individuals at risk for aneurysm or dissection using clinical and genetic data. The short axis view used in our prior work limited measurement of the ascending and descending aorta diameters to a single location. As the proximal aorta is known to be spatially complex, consisting of unique anatomical subregions with distinct embryologic origins, we sought to study the structure in greater detail.^14–17^ Therefore we undertook a fine-grained evaluation of ascending aortic dimensions using a deep learning architecture to better understand genetic risk and association with ascending aortic diseases.
