## Supplemental Tables for "Using Machine Learning to Elucidate the Spatial and Genetic Complexity of the Ascending Aorta"

### Sheet: ST1 - Disease codes
Pathology	Definition [includes/excludes] code	Code type	Diagnosis code
Aortic stenosis	include	ICD10	I06.0 Rheumatic aortic stenosis
Aortic stenosis	include	ICD10	I06.2 Rheumatic aortic stenosis with insufficiency
Aortic stenosis	include	ICD10	I35.0 Aortic (valve) stenosis
Aortic stenosis	include	ICD10	I35.2 Aortic (valve) stenosis with insufficiency
Aortic stenosis	include	Non-cancer illness code, self-reported	aortic stenosis
Atrial fibrillation or flutter	include	OPCS4	K57.1 Percutaneous transluminal ablation of atrioventricular node
Atrial fibrillation or flutter	include	OPCS4	K62.1 Percutaneous transluminal ablation of pulmonary vein to left atrium conducting system
Atrial fibrillation or flutter	include	OPCS4	K62.2 Percutaneous transluminal ablation of atrial wall for atrial flutter
Atrial fibrillation or flutter	include	OPCS4	K62.3 Percutaneous transluminal ablation of conducting system of heart for atrial flutter NEC
Atrial fibrillation or flutter	include	OPCS4	K62.4 Percutaneous transluminal internal cardioversion NEC
Atrial fibrillation or flutter	include	OPCS4	X50.1 Direct current cardioversion
Atrial fibrillation or flutter	include	OPCS4	X50.2 External cardioversion NEC
Atrial fibrillation or flutter	include	ICD10	I48 Atrial fibrillation and flutter
Atrial fibrillation or flutter	include	ICD10	I48.0 Paroxysmal atrial fibrillation
Atrial fibrillation or flutter	include	ICD10	I48.1 Persistent atrial fibrillation
Atrial fibrillation or flutter	include	ICD10	I48.2 Chronic atrial fibrillation
Atrial fibrillation or flutter	include	ICD10	I48.3 Typical atrial flutter
Atrial fibrillation or flutter	include	ICD10	I48.4 Atypical atrial flutter
Atrial fibrillation or flutter	include	ICD10	I48.9 Atrial fibrillation and atrial flutter, unspecified
Atrial fibrillation or flutter	include	ICD9	4273 Atrial fibrillation and flutter
Atrial fibrillation or flutter	include	Non-cancer illness code, self-reported	atrial fibrillation
Atrial fibrillation or flutter	include	Non-cancer illness code, self-reported	atrial flutter
Atrial fibrillation or flutter	include	Operation code	cardioversion
Coronary artery disease	include	OPCS4	K40.1 Saphenous vein graft replacement of one coronary artery
Coronary artery disease	include	OPCS4	K40.2 Saphenous vein graft replacement of two coronary arteries
Coronary artery disease	include	OPCS4	K40.3 Saphenous vein graft replacement of three coronary arteries
Coronary artery disease	include	OPCS4	K40.4 Saphenous vein graft replacement of four or more coronary arteries
Coronary artery disease	include	OPCS4	K41.1 Autograft replacement of one coronary artery NEC
Coronary artery disease	include	OPCS4	K41.2 Autograft replacement of two coronary arteries NEC
Coronary artery disease	include	OPCS4	K41.3 Autograft replacement of three coronary arteries NEC
Coronary artery disease	include	OPCS4	K41.4 Autograft replacement of four or more coronary arteries NEC
Coronary artery disease	include	OPCS4	K45.1 Double anastomosis of mammary arteries to coronary arteries
Coronary artery disease	include	OPCS4	K45.2 Double anastomosis of thoracic arteries to coronary arteries NEC
Coronary artery disease	include	OPCS4	K45.3 Anastomosis of mammary artery to left anterior descending coronary artery
Coronary artery disease	include	OPCS4	K45.4 Anastomosis of mammary artery to coronary artery NEC
Coronary artery disease	include	OPCS4	K45.5 Anastomosis of thoracic artery to coronary artery NEC
Coronary artery disease	include	OPCS4	K49.1 Percutaneous transluminal balloon angioplasty of one coronary artery
Coronary artery disease	include	OPCS4	K49.2 Percutaneous transluminal balloon angioplasty of multiple coronary arteries
Coronary artery disease	include	OPCS4	K49.8 Other specified transluminal balloon angioplasty of coronary artery
Coronary artery disease	include	OPCS4	K49.9 Unspecified transluminal balloon angioplasty of coronary artery
Coronary artery disease	include	OPCS4	K50.2 Percutaneous transluminal coronary thrombolysis using streptokinase
Coronary artery disease	include	OPCS4	K75.1 Percutaneous transluminal balloon angioplasty and insertion of 1-2 drug-eluting stents into coronary artery
Coronary artery disease	include	OPCS4	K75.2 Percutaneous transluminal balloon angioplasty and insertion of 3 or more drug-eluting stents into coronary artery
Coronary artery disease	include	OPCS4	K75.3 Percutaneous transluminal balloon angioplasty and insertion of 1-2 stents into coronary artery
Coronary artery disease	include	OPCS4	K75.4 Percutaneous transluminal balloon angioplasty and insertion of 3 or more stents into coronary artery NEC
Coronary artery disease	include	OPCS4	K75.8 Other specified percutaneous transluminal balloon angioplasty and insertion of stent into coronary artery
Coronary artery disease	include	OPCS4	K75.9 Unspecified percutaneous transluminal balloon angioplasty and insertion of stent into coronary artery
Coronary artery disease	include	Source of myocardial infarction report	Self-reported only
Coronary artery disease	include	Source of myocardial infarction report	Hospital admission
Coronary artery disease	include	Source of myocardial infarction report	Death only
Heart failure	include	ICD10	I11.0 Hypertensive heart disease with (congestive) heart failure
Heart failure	include	ICD10	I13.0 Hypertensive heart and renal disease with (congestive) heart failure
Heart failure	include	ICD10	I13.2 Hypertensive heart and renal disease with both (congestive) heart failure and renal failure
Heart failure	include	ICD10	I25.5 Ischaemic cardiomyopathy
Heart failure	include	ICD10	I42.0 Dilated cardiomyopathy
Heart failure	include	ICD10	I42.5 Other restrictive cardiomyopathy
Heart failure	include	ICD10	I42.8 Other cardiomyopathies
Heart failure	include	ICD10	I42.9 Cardiomyopathy, unspecified
Heart failure	include	ICD10	I50 Heart failure
Heart failure	include	ICD10	I50.0 Congestive heart failure
Heart failure	include	ICD10	I50.1 Left ventricular failure
Heart failure	include	ICD10	I50.9 Heart failure, unspecified
Heart failure	include	ICD9	4254 Other primary cardiomyopathies
Heart failure	include	ICD9	4280 Congestive heart failure
Heart failure	include	ICD9	4281 Left heart failure
Heart failure	include	Non-cancer illness code, self-reported	heart failure/pulmonary odema
Heart failure	include	Non-cancer illness code, self-reported	cardiomyopathy
Heart failure	exclude	ICD10	I42.1 Obstructive hypertrophic cardiomyopathy
Heart failure	exclude	ICD10	I42.2 Other hypertrophic cardiomyopathy
Heart failure	exclude	Non-cancer illness code, self-reported	hypertrophic cardiomyopathy (hcm / hocm)
Pulmonary hypertension	include	ICD9	4160 Primary pulmonary hypertension
Pulmonary hypertension	include	ICD10	I27.0 Primary pulmonary hypertension
Pulmonary hypertension	include	ICD10	I27.2 Other secondary pulmonary hypertension
Thoracic aortic aneurysm	include	ICD10	I71.1 Thoracic aortic aneurysm, ruptured
Thoracic aortic aneurysm	include	ICD10	I71.2 Thoracic aortic aneurysm, without mention of rupture
Thoracic aortic aneurysm	include	OPCS4	K33.1 Aortic root replacement using pulmonary valve autograft with right ventricle to pulmonary artery valved conduit
Thoracic aortic aneurysm	include	OPCS4	K33.3 Aortic root replacement using homograft
Thoracic aortic aneurysm	include	OPCS4	K33.4 Aortic root replacement using mechanical prosthesis
Thoracic aortic aneurysm	include	OPCS4	K33.5 Aortic root replacement NEC
Thoracic aortic aneurysm	include	OPCS4	L18.1 Emergency replacement of aneurysmal segment of ascending aorta by anastomosis of aorta to aorta
Thoracic aortic aneurysm	include	OPCS4	L18.2 Emergency replacement of aneurysmal segment of thoracic aorta by anastomosis of aorta to aorta NEC
Thoracic aortic aneurysm	include	OPCS4	L19.1 Replacement of aneurysmal segment of ascending aorta by anastomosis of aorta to aorta NEC
Thoracic aortic aneurysm	include	OPCS4	L19.2 Replacement of aneurysmal segment of thoracic aorta by anastomosis of aorta to aorta NEC
Thoracic aortic aneurysm	include	OPCS4	L20.1 Emergency bypass of segment of ascending aorta by anastomosis of aorta to aorta NEC
Thoracic aortic aneurysm	include	OPCS4	L21.1 Bypass of segment of ascending aorta by anastomosis of aorta to aorta NEC
Thoracic aortic aneurysm	include	OPCS4	L27.3 Endovascular insertion of stent graft for thoracic aortic aneurysm
Thoracic aortic aneurysm	include	OPCS4	L28.3 Endovascular insertion of stent for thoracic aortic aneurysm

### Sheet: ST2 - Significant associations
Trait	SNP	CHR	BP	Effect/Non-effect allele	Closest gene	P	PreviousWork
Aorta 5	rs824510	2	19725556	G/A	OSR1	1.14e-13	Pirruccello et al.
Aorta 5	rs369488034	3	58129020	GA/G	FLNB	2.88e-08	Pirruccello et al.
Aorta 5	rs67846163	4	174656889	A/G	HAND2	3.01e-09	Pirruccello et al.
Aorta 5	rs4635954	5	95607323	T/G	PCSK1	5.88e-13	Pirruccello et al.
Aorta 5	rs5880559	6	143593003	A/AG	AIG1	9.31e-10	Pirruccello et al.
Aorta 5	rs6460069	7	73430120	A/T	ELN	4.8e-17	Pirruccello et al.
Aorta 5	rs11618858	13	22869283	T/C	FGF9	4.63e-11	Pirruccello et al.
Aorta 5	rs62053262	16	69969299	C/G	WWP2	1.17e-11	Pirruccello et al.
Aorta 4	rs1863777	2	19729131	T/C	OSR1	1.73e-24	Pirruccello et al.
Aorta 4	rs35930173	2	164924332	G/A	FIGN	3.48e-08	Pirruccello et al.
Aorta 4	3:58133803_AT_A	3	58133803	AT/A	FLNB	1.86e-11	Pirruccello et al.
Aorta 4	rs34266187	3	123975301	G/A	KALRN	1.25e-09	novel
Aorta 4	rs55914222	3	128202943	G/C	GATA2	2.22e-12	Pirruccello et al.
Aorta 4	4:81170475_CT_C	4	81170475	CT/C	FGF5	2.74e-08	Pirruccello et al.
Aorta 4	rs67846163	4	174656889	A/G	HAND2	4.11e-14	Pirruccello et al.
Aorta 4	rs4077816	5	95582494	A/G	PCSK1	9.48e-24	Pirruccello et al.
Aorta 4	rs335196	5	122520531	G/A	PRDM6	8.21e-10	Pirruccello et al.
Aorta 4	rs1630736	6	12295987	C/T	EDN1	1.99e-10	Pirruccello et al.
Aorta 4	rs1570350	6	143592386	A/G	AIG1	9.41e-12	Pirruccello et al.
Aorta 4	rs79215950	7	35277067	G/A	TBX20	9.66e-12	Pirruccello et al.
Aorta 4	rs4717863	7	73428879	C/T	ELN	1.71e-27	Pirruccello et al.
Aorta 4	rs771025673	7	85045118	AT/A	SEMA3D	6.3e-13	Pirruccello et al.
Aorta 4	rs16876090	8	108363596	G/A	ANGPT1	1.14e-08	Pirruccello et al.
Aorta 4	rs34557926	8	124607159	C/T	KLHL38	6.25e-13	Pirruccello et al.
Aorta 4	rs77218185	10	96071212	T/C	PLCE1	4.15e-08	Pirruccello et al.
Aorta 4	rs34943800	10	114487697	C/T	VTI1A	3.48e-09	Pirruccello et al.
Aorta 4	rs77889556	11	17498057	G/A	ABCC8	6.51e-09	Pirruccello et al.
Aorta 4	rs273582	11	30890857	C/T	DCDC1	4.54e-08	Pirruccello et al.
Aorta 4	rs11222084	11	130273230	A/T	ADAMTS8	1.19e-09	Pirruccello et al.
Aorta 4	rs2307024	12	22005003	T/G	ABCC9	5e-10	Pirruccello et al.
Aorta 4	rs12869493	13	22872349	C/T	FGF9	5.34e-17	Pirruccello et al.
Aorta 4	rs4905134	14	94459845	A/G	ASB2	1.55e-09	Pirruccello et al.
Aorta 4	rs62053262	16	69969299	C/G	WWP2	4.36e-19	Pirruccello et al.
Aorta 4	rs112648265	16	88990551	T/TG	CBFA2T3	3.64e-11	Pirruccello et al.
Aorta 4	rs7213756	17	2098339	C/A	SMG6	8.3e-14	Pirruccello et al.
Aorta 4	rs7215383	17	12182246	A/G	MAP2K4	9.34e-10	Pirruccello et al.
Aorta 4	rs4821942	22	40718100	G/A	TNRC6B	7.36e-11	Pirruccello et al.
Aorta 3	rs17535443	1	59646056	G/A	FGGY	1.7e-08	Pirruccello et al.
Aorta 3	rs116595383	2	19711073	C/A	OSR1	2.42e-24	Pirruccello et al.
Aorta 3	rs16849225	2	164906820	C/T	FIGN	3.64e-09	Pirruccello et al.
Aorta 3	rs12052878	2	238227594	G/A	COL6A3	1.22e-10	Pirruccello et al.
Aorta 3	rs5848609	3	41802815	G/GTTA	ULK4	6.49e-09	Pirruccello et al.
Aorta 3	rs11710658	3	58147888	G/A	FLNB	8.63e-14	Pirruccello et al.
Aorta 3	rs62270945	3	128201889	C/T	GATA2	1.78e-09	Pirruccello et al.
Aorta 3	rs67846163	4	174656889	A/G	HAND2	8.58e-13	Pirruccello et al.
Aorta 3	rs764443335	5	95606712	AATG/A	PCSK1	7.97e-29	Pirruccello et al.
Aorta 3	rs17470137	5	122531347	G/A	PRDM6	2.48e-15	Pirruccello et al.
Aorta 3	rs496236	6	11641601	A/G	TMEM170B	1.26e-08	Pirruccello et al.
Aorta 3	rs1630736	6	12295987	C/T	EDN1	5.94e-12	Pirruccello et al.
Aorta 3	rs9470366	6	36625562	G/A	CDKN1A	2.43e-09	Pirruccello et al.
Aorta 3	rs6907215	6	143608968	C/T	AIG1	2.37e-12	Pirruccello et al.
Aorta 3	rs1362207	7	35282435	T/A	TBX20	2.42e-11	Pirruccello et al.
Aorta 3	rs6943980	7	73424373	A/C	ELN	7.04e-49	Pirruccello et al.
Aorta 3	rs1583081	7	85034227	G/T	SEMA3D	2.87e-18	Pirruccello et al.
Aorta 3	rs7845785	8	108294144	C/T	ANGPT1	3.34e-10	Pirruccello et al.
Aorta 3	rs7006122	8	124608614	T/G	KLHL38	1.46e-13	Pirruccello et al.
Aorta 3	rs71463528	10	65344190	T/TAAA	REEP3	7.34e-09	Pirruccello et al.
Aorta 3	rs12785061	10	96264077	T/C	TBC1D12	4.34e-10	Pirruccello et al.
Aorta 3	rs55646508	11	69819638	C/T	ANO1	3.14e-11	Pirruccello et al.
Aorta 3	rs2307024	12	22005003	T/G	ABCC9	1.31e-11	Pirruccello et al.
Aorta 3	rs1507721	13	22884524	C/T	FGF9	3.19e-23	Pirruccello et al.
Aorta 3	rs4905134	14	94459845	A/G	ASB2	1.26e-08	Pirruccello et al.
Aorta 3	rs11853359	15	71621524	G/A	THSD4	2.41e-10	Pirruccello et al.
Aorta 3	rs12708958	16	56089862	C/T	CES5A	1.78e-08	Pirruccello et al.
Aorta 3	rs62053262	16	69969299	C/G	WWP2	8.8e-25	Pirruccello et al.
Aorta 3	rs533679	16	88991500	A/G	CBFA2T3	9.36e-13	Pirruccello et al.
Aorta 3	rs1532292	17	2097483	T/G	SMG6	1.04e-16	Pirruccello et al.
Aorta 3	rs4791495	17	12190157	G/A	MAP2K4	2.42e-14	Pirruccello et al.
Aorta 3	rs3063286	20	10488552	T/TTA	SLX4IP	1.23e-08	Pirruccello et al.
Aorta 2	rs17535443	1	59646056	G/A	FGGY	4.44e-08	Pirruccello et al.
Aorta 2	rs824510	2	19725556	G/A	OSR1	1.86e-21	Pirruccello et al.
Aorta 2	rs760787102	2	164891213	ATATT/A	FIGN	9.53e-11	Pirruccello et al.
Aorta 2	rs12052878	2	238227594	G/A	COL6A3	9.92e-12	Pirruccello et al.
Aorta 2	rs73028182	3	14863636	A/G	FGD5	1.53e-11	Pirruccello et al.
Aorta 2	rs6794074	3	41751147	A/G	ULK4	1.51e-10	Pirruccello et al.
Aorta 2	rs13095822	3	58131979	C/T	FLNB	4.72e-15	Pirruccello et al.
Aorta 2	rs2306272	3	66434643	T/C	SLC25A26	2.76e-08	Pirruccello et al.
Aorta 2	rs62270945	3	128201889	C/T	GATA2	2.51e-11	Pirruccello et al.
Aorta 2	rs67846163	4	174656889	A/G	HAND2	5.65e-13	Pirruccello et al.
Aorta 2	rs540082300	5	51196504	C/CT	ISL1	2.83e-08	novel
Aorta 2	rs55745974	5	95566562	A/T	PCSK1	9.34e-42	Pirruccello et al.
Aorta 2	rs17470137	5	122531347	G/A	PRDM6	9.89e-18	Pirruccello et al.
Aorta 2	5:173276788_AT_A	5	173276788	AT/A	CPEB4	8.21e-10	novel
Aorta 2	rs496236	6	11641601	A/G	TMEM170B	1.23e-09	Pirruccello et al.
Aorta 2	rs1630736	6	12295987	C/T	EDN1	9.59e-16	Pirruccello et al.
Aorta 2	rs12199346	6	36641546	C/A	CDKN1A	7.14e-09	Pirruccello et al.
Aorta 2	rs12195791	6	72205132	G/A	OGFRL1	7.64e-09	novel
Aorta 2	rs1570350	6	143592386	A/G	AIG1	2.5e-13	Pirruccello et al.
Aorta 2	rs13203975	6	152333104	G/A	ESR1	3.88e-11	Pirruccello et al.
Aorta 2	rs79215950	7	35277067	G/A	TBX20	1.44e-12	Pirruccello et al.
Aorta 2	rs6974735	7	73428222	A/G	ELN	4.24e-46	Pirruccello et al.
Aorta 2	rs771025673	7	85045118	AT/A	SEMA3D	1.98e-22	Pirruccello et al.
Aorta 2	8:122634926_CA_C	8	122634926	CA/C	HAS2	1.62e-11	Pirruccello et al.
Aorta 2	rs6470156	8	124579985	G/A	FBXO32	4.72e-14	Pirruccello et al.
Aorta 2	rs10995020	10	63816077	C/G	ARID5B	2.76e-09	Pirruccello et al.
Aorta 2	rs77218185	10	96071212	T/C	PLCE1	5.95e-14	Pirruccello et al.
Aorta 2	rs146473682	11	30875859	CT/C	DCDC1	3.92e-09	Pirruccello et al.
Aorta 2	rs55646508	11	69819638	C/T	ANO1	1.3e-11	Pirruccello et al.
Aorta 2	rs2307024	12	22005003	T/G	ABCC9	1.52e-13	Pirruccello et al.
Aorta 2	rs56298756	12	62777565	G/T	USP15	6.28e-10	Pirruccello et al.
Aorta 2	rs2137537	12	71113087	T/C	PTPRR	8.19e-12	novel
Aorta 2	rs9506822	13	22862220	A/G	FGF9	9.39e-36	Pirruccello et al.
Aorta 2	rs2740515	13	50760310	G/C	DLEU1	4.21e-08	Pirruccello et al.
Aorta 2	rs1848050	15	48862043	G/A	FBN1	5.56e-10	Pirruccello et al.
Aorta 2	rs6494904	15	71609522	G/A	THSD4	5.62e-15	Pirruccello et al.
Aorta 2	16:56221642_AAAT_A	16	56221642	AAAT/A	GNAO1	1.25e-09	Pirruccello et al.
Aorta 2	rs62053262	16	69969299	C/G	WWP2	3.55e-22	Pirruccello et al.
Aorta 2	rs7500448	16	83045790	A/G	CDH13	1.23e-12	Pirruccello et al.
Aorta 2	rs11862605	16	89029267	A/G	CBFA2T3	4.84e-15	Pirruccello et al.
Aorta 2	rs7213756	17	2098339	C/A	SMG6	6.78e-20	Pirruccello et al.
Aorta 2	rs7221449	17	12191884	C/T	MAP2K4	3.93e-18	Pirruccello et al.
Aorta 2	rs3063286	20	10488552	T/TTA	SLX4IP	6.5e-11	Pirruccello et al.
Aorta 2	rs147036721	22	40547564	G/GAAAA	TNRC6B	9.34e-09	Pirruccello et al.
Aorta 1	rs747347287	1	45418228	AT/A	EIF2B3	7.73e-09	novel
Aorta 1	rs824510	2	19725556	G/A	OSR1	6.73e-23	Pirruccello et al.
Aorta 1	rs760787102	2	164891213	ATATT/A	FIGN	4.75e-12	Pirruccello et al.
Aorta 1	rs12052878	2	238227594	G/A	COL6A3	3.78e-11	Pirruccello et al.
Aorta 1	rs73028182	3	14863636	A/G	FGD5	1.03e-10	Pirruccello et al.
Aorta 1	rs5848609	3	41802815	G/GTTA	ULK4	5.31e-09	Pirruccello et al.
Aorta 1	3:58133803_AT_A	3	58133803	AT/A	FLNB	4.27e-15	Pirruccello et al.
Aorta 1	rs2306272	3	66434643	T/C	SLC25A26	3.25e-08	Pirruccello et al.
Aorta 1	rs62270945	3	128201889	C/T	GATA2	9.71e-09	Pirruccello et al.
Aorta 1	rs1979974	4	146800815	A/G	ZNF827	9.39e-09	novel
Aorta 1	rs67846163	4	174656889	A/G	HAND2	1.05e-08	Pirruccello et al.
Aorta 1	rs13158444	5	51201361	T/C	ISL1	2.95e-09	novel
Aorta 1	rs55745974	5	95566562	A/T	PCSK1	2.48e-33	Pirruccello et al.
Aorta 1	rs335196	5	122520531	G/A	PRDM6	9.21e-21	Pirruccello et al.
Aorta 1	rs62376928	5	173288146	T/C	CPEB4	2.67e-10	novel
Aorta 1	rs2070699	6	12292772	G/T	EDN1	7.28e-14	Pirruccello et al.
Aorta 1	rs143917622	6	72205158	A/AT	OGFRL1	7.8e-09	novel
Aorta 1	rs6941056	6	143591821	C/G	AIG1	2.58e-08	Pirruccello et al.
Aorta 1	rs2207231	6	152329884	A/G	ESR1	3.84e-11	Pirruccello et al.
Aorta 1	rs6974735	7	73428222	A/G	ELN	2.94e-41	Pirruccello et al.
Aorta 1	rs771025673	7	85045118	AT/A	SEMA3D	3.08e-11	Pirruccello et al.
Aorta 1	rs112621658	8	38774696	C/A	PLEKHA2	4.7e-10	novel
Aorta 1	rs9721183	8	75781818	C/T	PI15	3.63e-08	Pirruccello et al.
Aorta 1	rs10089014	8	122635767	C/T	HAS2	5.99e-11	Pirruccello et al.
Aorta 1	rs6470156	8	124579985	G/A	FBXO32	2.89e-11	Pirruccello et al.
Aorta 1	rs40430	10	79179345	A/T	KCNMA1	1.88e-10	novel
Aorta 1	rs1343094	10	95900635	T/A	PLCE1	1.29e-14	Pirruccello et al.
Aorta 1	rs146473682	11	30875859	CT/C	DCDC1	8.65e-10	Pirruccello et al.
Aorta 1	rs55646508	11	69819638	C/T	ANO1	5.15e-12	Pirruccello et al.
Aorta 1	rs11222084	11	130273230	A/T	ADAMTS8	1.36e-11	Pirruccello et al.
Aorta 1	rs10743356	12	20235039	A/G	PDE3A	2.92e-11	novel
Aorta 1	rs2307024	12	22005003	T/G	ABCC9	1.21e-14	Pirruccello et al.
Aorta 1	rs7304603	12	71114400	T/C	PTPRR	3.78e-13	novel
Aorta 1	rs4144503	12	94141772	T/A	CRADD	3.83e-08	Pirruccello et al.
Aorta 1	rs7994761	13	22871446	A/G	FGF9	1.14e-30	Pirruccello et al.
Aorta 1	rs2740515	13	50760310	G/C	DLEU1	2.24e-09	Pirruccello et al.
Aorta 1	rs1848050	15	48862043	G/A	FBN1	3.12e-16	Pirruccello et al.
Aorta 1	rs1441358	15	71612514	T/G	THSD4	6.02e-14	Pirruccello et al.
Aorta 1	16:14505488_CT_C	16	14505488	CT/C	PARN	1.36e-09	novel
Aorta 1	rs62053262	16	69969299	C/G	WWP2	4.16e-12	Pirruccello et al.
Aorta 1	rs7500448	16	83045790	A/G	CDH13	3.95e-15	Pirruccello et al.
Aorta 1	rs488327	16	88989005	T/C	CBFA2T3	3.95e-11	Pirruccello et al.
Aorta 1	rs1002135	17	2097583	T/G	SMG6	4.34e-26	Pirruccello et al.
Aorta 1	rs7221449	17	12191884	C/T	MAP2K4	7.08e-15	Pirruccello et al.
Aorta 1	rs35296742	17	40999303	G/A	AOC2	4.41e-08	novel
Aorta 1	rs264282	18	10917258	A/G	PIEZO2	8.01e-09	Pirruccello et al.
Aorta 1	rs3063286	20	10488552	T/TTA	SLX4IP	9.05e-12	Pirruccello et al.
Aorta 1	rs6035357	20	19478696	C/T	SLC24A3	7.18e-10	Pirruccello et al.
Aorta 1	rs4821942	22	40718100	G/A	TNRC6B	2.3e-09	Pirruccello et al.
Aorta 0	rs824510	2	19725556	G/A	OSR1	2.17e-22	Pirruccello et al.
Aorta 0	rs9869210	3	58130276	G/C	FLNB	1.63e-10	Pirruccello et al.
Aorta 0	rs188848834	4	174681501	C/T	HAND2	4.91e-10	Pirruccello et al.
Aorta 0	rs764443335	5	95606712	AATG/A	PCSK1	7.83e-19	Pirruccello et al.
Aorta 0	rs7734507	5	122605896	C/T	CEP120	2.11e-17	Pirruccello et al.
Aorta 0	rs2070699	6	12292772	G/T	EDN1	1.09e-11	Pirruccello et al.
Aorta 0	6:152379347_TA_T	6	152379347	TA/T	ESR1	3.56e-10	Pirruccello et al.
Aorta 0	rs917275	7	28658522	A/G	CREB5	2.91e-08	novel
Aorta 0	rs4717863	7	73428879	C/T	ELN	4.99e-22	Pirruccello et al.
Aorta 0	rs112621658	8	38774696	C/A	PLEKHA2	5.52e-10	novel
Aorta 0	rs40430	10	79179345	A/T	KCNMA1	4.34e-10	novel
Aorta 0	rs1343094	10	95900635	T/A	PLCE1	1.03e-11	Pirruccello et al.
Aorta 0	rs112807178	11	69822783	G/A	ANO1	1.4e-12	Pirruccello et al.
Aorta 0	rs11222084	11	130273230	A/T	ADAMTS8	1.25e-10	Pirruccello et al.
Aorta 0	rs10841441	12	20210632	C/T	PDE3A	4.54e-17	novel
Aorta 0	rs861202	12	21994955	G/C	ABCC9	5.13e-11	Pirruccello et al.
Aorta 0	rs2137537	12	71113087	T/C	PTPRR	1.57e-10	novel
Aorta 0	rs35715048	12	94200555	G/A	CRADD	1.16e-08	Pirruccello et al.
Aorta 0	rs9316871	13	22861921	A/G	FGF9	7.99e-19	Pirruccello et al.
Aorta 0	rs2687939	13	50760323	A/G	DLEU1	1.43e-11	Pirruccello et al.
Aorta 0	rs1036477	15	48914926	A/G	FBN1	4.09e-12	Pirruccello et al.
Aorta 0	rs6494904	15	71609522	G/A	THSD4	1.51e-08	Pirruccello et al.
Aorta 0	rs7500448	16	83045790	A/G	CDH13	6.87e-11	Pirruccello et al.
Aorta 0	rs1532292	17	2097483	T/G	SMG6	3.81e-26	Pirruccello et al.
Aorta 0	rs7221449	17	12191884	C/T	MAP2K4	6.07e-10	Pirruccello et al.
Aorta 0	rs78033733	17	45290078	T/G	MYL4	8.66e-09	novel
Aorta 0	rs57785785	19	58815158	T/A	ZNF8	1.08e-08	novel
Aorta 0	rs147036721	22	40547564	G/GAAAA	TNRC6B	7.67e-09	Pirruccello et al.
Aortic root	rs76947392	1	1256608	G/A	CPSF3L	2.19e-08	novel
Aortic root	rs12733512	1	59646978	C/T	FGGY	4.02e-10	Wild et al.
Aortic root	1:100033312_TA_T	1	100033312	TA/T	PALMD	8.96e-25	Wild et al.
Aortic root	rs1285677	1	232712355	A/C	SIPA1L2	7.2e-13	novel
Aortic root	rs2686630	3	58091861	G/C	FLNB	3.2e-09	novel
Aortic root	rs73030346	3	169317856	C/T	MECOM	3.54e-08	novel
Aortic root	rs13134800	4	120900282	T/C	MAD2L1	4.61e-10	novel
Aortic root	5:15005465_CTCTT_C	5	15005465	CTCTT/C	ANKH	2.68e-08	novel
Aortic root	rs4264961	5	95617018	C/T	PCSK1	3.15e-10	novel
Aortic root	rs77097530	5	122609853	C/G	CEP120	1.99e-12	Wild et al.
Aortic root	rs1630736	6	12295987	C/T	EDN1	9.69e-11	novel
Aortic root	rs80036911	6	16472975	C/T	ATXN1	1.63e-08	novel
Aortic root	rs7754762	6	152311537	T/A	ESR1	3.06e-09	novel
Aortic root	rs28735	10	79178044	G/C	KCNMA1	2.8e-11	novel
Aortic root	rs1977289	10	96301907	T/C	HELLS	2.63e-10	novel
Aortic root	rs72931748	11	69825414	A/G	ANO1	1.14e-11	Wild et al.
Aortic root	rs12280388	11	121670712	T/C	SORL1	2.48e-12	novel
Aortic root	rs4765663	12	2178760	G/C	CACNA1C	3.79e-08	Wild et al.
Aortic root	rs10770612	12	20230639	A/G	PDE3A	5.71e-25	Wild et al.
Aortic root	rs4296081	12	22005781	A/G	ABCC9	1.94e-10	novel
Aortic root	12:66404136_AAAAC_A	12	66404136	AAAAC/A	HMGA2	6.99e-13	Wild et al.
Aortic root	rs903175	12	94158719	G/A	CRADD	2.73e-10	novel
Aortic root	rs12866004	13	22865917	T/A	FGF9	5.2e-16	novel
Aortic root	rs2740515	13	50760310	G/C	DLEU1	9.97e-28	Wild et al.
Aortic root	rs17352842	15	48694211	C/T	FBN1	1.93e-08	novel
Aortic root	rs139939693	15	63859576	C/T	USP3	3.4e-10	Wild et al.
Aortic root	rs1002135	17	2097583	T/G	SMG6	1.61e-20	Wild et al.
Aortic root	rs17677363	17	45036112	A/T	GOSR2	2.99e-22	Wild et al.
LVOT	rs35631249	4	73443865	C/A	ADAMTS3	3.28e-08	novel
LVOT	rs7139226	12	20180749	C/T	AEBP2	9.36e-11	novel
LVOT	rs10400419	12	66389968	T/C	HMGA2	7.77e-10	novel
LVOT	rs2740516	13	50761619	G/A	DLEU1	2.27e-09	novel
LVOT	rs17677363	17	45036112	A/T	GOSR2	4.11e-19	novel
LVOT	rs62240962	22	42259524	C/T	SREBF2	9.75e-09	novel

### Sheet: ST3 - Post-QC phenotype counts
Diameter	n
Aorta 5	19300
Aorta 4	27102
Aorta 3	32259
Aorta 2	33870
Aorta 1	33866
Aorta 0	33857
Aortic root	33868
LVOT	33870

### Sheet: ST4 - Phenotype SNP counts
Trait	SNPs
LVOT	11247266
Aortic root	11247266
Aorta 0	11247285
Aorta 1	11247281
Aorta 2	11247266
Aorta 3	11245622
Aorta 4	11241047
Aorta 5	11241373

### Sheet: ST5 - Location of phenotypes
Phenotype name	Description
Aorta 5	Diameter of the ascending aorta, 53mm distal to the sinotubular junction for a patient of mean height
Aorta 4	Diameter of the ascending aorta, 43mm distal to the sinotubular junction for a patient of mean height
Aorta 3	Diameter of the ascending aorta, 33mm distal to the sinotubular junction for a patient of mean height
Aorta 2	Diameter of the ascending aorta, 23mm distal to the sinotubular junction for a patient of mean height
Aorta 1	Diameter of the ascending aorta, 13mm distal to the sinotubular junction for a patient of mean height
Aorta 0	Diameter of the ascending aorta, 3mm distal to the sinotubular junction for a patient of mean height
Aortic root	Diameter of ascending aorta at the level of the sinuses of Valsalva
LVOT	Diameter of the left ventricular outflow tract

### Sheet: ST6 - Prediction of disease
Prevalent disease	Diameter (scaled)	N (disease)	Beta	SE	P
Thoracic aortic aneurysm	Aorta 5	12	1.71675	0.296809	7.4e-09
Thoracic aortic aneurysm	Aorta 4	12	2.01268	0.280198	6.98e-13
Thoracic aortic aneurysm	Aorta 3	12	2.23624	0.269657	1.14e-16
Thoracic aortic aneurysm	Aorta 2	12	2.4239	0.264524	5.29e-20
Thoracic aortic aneurysm	Aorta 1	12	2.19225	0.263784	9.83e-17
Thoracic aortic aneurysm	Aorta 0	12	1.71694	0.266526	1.19e-10
Thoracic aortic aneurysm	Aortic root	12	1.59798	0.252123	2.35e-10
Thoracic aortic aneurysm	LVOT	12	1.57233	0.254878	6.95e-10
Aortic stenosis	Aorta 5	99	0.3843	0.117665	0.00109232
Aortic stenosis	Aorta 4	99	0.31302	0.103571	0.00251103
Aortic stenosis	Aorta 3	99	0.281338	0.0982377	0.00418783
Aortic stenosis	Aorta 2	99	0.330303	0.0948308	0.00049627
Aortic stenosis	Aorta 1	99	0.219949	0.0950615	0.0206868
Aortic stenosis	Aorta 0	99	0.0773182	0.0955079	0.418205
Aortic stenosis	Aortic root	99	0.0258092	0.0903458	0.775132
Aortic stenosis	LVOT	99	0.160106	0.0913263	0.0795897
